# Duration and reliability of the silent period in individuals with spinal cord injury

**DOI:** 10.1101/2020.06.07.20124701

**Authors:** Hannah Sfreddo, Jaclyn R. Wecht, Ola Alsalman, Yu-Kuang Wu, Noam Y. Harel

## Abstract

**Designs:** Observational.

**Objectives:** We aim to better understand the silent period (SP), an inhibitory counterpart to the well-known motor evoked potential (MEP) elicited by transcranial magnetic stimulation (TMS), in individuals with spinal cord injury (SCI).

**Setting:** Veterans Affairs Hospital in New York.

**Methods:** Electromyographic responses were measured in the target abductor pollicis brevis at rest (TMS at 120% of resting motor threshold (RMT)) and during maximal effort (TMS at 110% of RMT). Participants with chronic cervical SCI (n=9) and able-bodied volunteers (n=12) underwent between 3-7 sessions of stimulation on separate days. The primary outcomes were the magnitude and reliability of SP duration, resting and active MEP amplitudes, and RMT.

**Results:** SCI participants showed significantly lower MEP amplitudes compared to AB participants. SCI SP duration was not significantly different from AB SP duration. SP duration demonstrated reduced intra-participant variability within and across sessions compared with MEP amplitudes. SCI participants also demonstrated a higher prevalence of SP ‘interruptions’ compared to AB participants.

**Conclusions:** SP reflects a balance between corticospinal excitatory and inhibitory processes. SP duration is more reliable within and across multiple sessions than MEP amplitude.
