## Supplemental data by Subject for "Duration and reliability of the silent period in individuals with spinal cord injury"

### Sheet: Compiled Data by subject
Group	ID	RMT	CSPdur	MEPrest	MEPactive	Interruptions Y/N	InterssNum	CVSPdurIntra	CVMEPrestIntra	CVMEPactiveIntra	CVRMTInter	CVSPdurInter	CVMEPrestInter	CVMEPactiveInter
AB	5	35.143	90.777	0.388	2.06	N	0	11.28	55.27	22.18	4.55	19.81	70.3	40.65
AB	8	34.143	98.172	0.298	3.172	N	0	12.88	66.77	15.98	9.17	21.38	42.05	16.83
AB	9	35.857	152.858	0.286	1.501	N	0	4.68	38.97	19.32	6.53	8.75	22.97	40.2
AB	11	38.167	129.747	0.194	0.851	N	0	9.35	66.5	29.51	3.06	22.13	59.05	35.86
AB	12	30.571	92.649	0.541	2.713	Y	0.0714286	13.42	62.07	17.14	4.95	13.25	15.22	38.59
AB	14	32.571	35.302	0.479	2.403	Y	0.857143	17.74	53.09	18.34	5.84	16.18	42.68	32.16
AB	15	44.429	103.357	0.227	2.783	N	0	14.13	52.44	17.29	10.14	32.69	59.62	30.12
AB	16	52.286	55.819	1.289	3.499	N	0	17.61	51.22	15.16	10.97	37.47	43.58	23.22
AB	22	53.857	103.681	0.175	1.389	N	0	14.5	63.93	29.26	6.56	19.08	89.81	24.22
AB	25	41.857	75.734	0.609	2.09	Y	0.142857	20.1	59.25	30.58	6.23	24.22	80.97	70.78
AB	36	32.571	90.249	0.821	3.182	N	0	16.07	46.54	17.14	6.6	16.07	55.97	32.28
AB	38	53	147.477	0.235	2.016	N	0	4.85	101.47	30.02	8.92	4.27	42.31	18.02
SCI	1	45.857	148.601	0.095	0.133	Y	6.07529	7.02	48.64	35.9	16.59	9.58	34.94	42.38
SCI	2	35.786	216.168	0.166	0.672	Y	0.142857	12.84	69.16	30.3	8.14	53.31	76.5	49.78
SCI	18	59.429	111.656	0.236	1.407	Y	0.142857	14.3	94.27	31.83	8.29	29.8	52.68	30.43
SCI	23	60.842	79.291	0.159	0.892	Y	1	11.75	44.46	22.27	6.96	23.11	75.73	46.14
SCI	27	69.714	76.31	0.062	0.925	Y	1.14286	30.35	30.56	16.11	8.88	23.08	36.75	31.87
SCI	28	65.915	162.975	0.168	0.54	Y	0.857143	7.9	42.92	27.07	4.03	11.25	23.51	39.32
SCI	31	52.714	102.459	0.117	0.564	Y	1	19.03	49.78	20.46	6.9	48.44	19.1	20.42
SCI	34	72	58.214	0.128	0.206	Y	5.66667	24.84	44.42	41.65	12.03	41	51.25	37.11
SCI	39	30	46.905	0.199	0.959	N	0	16.68	52.13	29.84	10.89	16.94	35.25	18.12
