## Supplemental Data by Session for "Duration and reliability of the silent period in individuals with spinal cord injury"

### Sheet: Compiled Data by session
Group	ID	Session	RMT	SPdur	MEPrest	MEPactive	CVSPdurIntra	CVMEPrestIntra	CVMEPactiveIntra
AB	5	2	34	80.48	0.963	1.596	8.67	73.85	14.89
AB	5	3	34	98.76	0.349	1.724	12.19	74.89	33.99
AB	5	4	36.5	87.72	0.107	1.668	20.67	30.32	23.82
AB	5	5	38	120.04	0.314	3.82	5.17	64.62	9.68
AB	5	6	35	64.32	0.275	1.846	14.67	40.94	22.95
AB	5	7	33.5	102.08	0.446	2.391	5.23	54.22	31.36
AB	5	8	35	82.04	0.264	1.374	12.35	48.03	18.57
AB	8	2	39	98.56	0.194	3.195	9.25	99.12	9.21
AB	8	3	33	84.28	0.342	2.828	5.85	69.37	32.87
AB	8	4	32	120.56	0.437	2.42	10.73	52.02	14.4
AB	8	5	38	111.96	0.436	3.596	19.37	52.86	16.2
AB	8	6	34	59.08	0.095	2.706	12.25	73.78	11.3
AB	8	7	31	113.32	0.326	3.79	21.06	61.63	13.68
AB	8	8	32	99.44	0.259	3.669	11.67	58.64	14.23
AB	9	2	36	137.36	0.298	1.248	6.49	11.62	30.07
AB	9	3	38	160.88	0.318	0.96	3.34	22.55	25.38
AB	9	4	37	161.081	0.213	0.963	6.54	16.42	17.04
AB	9	5	39	159.48	0.191	1.535	1.95	32.6	9.08
AB	9	6	33	146.561	0.339	2.748	4.07	91.86	25.1
AB	9	7	33	134.76	0.371	1.557	4.17	36.67	5.02
AB	9	8	35	169.881	0.27	1.549	6.21	61.07	23.54
AB	11	2	39	93.96	0.215	0.522	9.88	52.67	29.03
AB	11	3	38	175.321	0.085	1.363	7.35	17.9	23.9
AB	11	4	37	125.2	0.123	0.611	7.95	92.37	25.08
AB	11	5	37	122.72	0.38	1.018	8.62	117.91	34.27
AB	11	6	38	112.04	0.098	0.755	15.69	49.93	15.45
AB	11	7	40	149.24	0.259	0.836	6.61	68.21	49.33
AB	12	2	33	105.56	0.581	2.172	12.84	64.93	35.29
AB	12	3	31	106.6	0.537	3.385	23.19	54.18	15.54
AB	12	4	30	92.734	0.532	3.363	15.99	58.98	10.61
AB	12	5	31	95.667	0.515	2.416	18.04	71.17	18.93
AB	12	6	31	96.9	0.568	4.175	7.82	48.14	12.32
AB	12	7	28	78.667	0.39	2.421	6.31	85.3	10.44
AB	12	8	30	74.567	0.662	0.969	9.74	51.81	16.88
AB	14	2	32	33.1	0.241	2.261	29.29	96.36	16.06
AB	14	3	36	32.833	0.498	2.751	9.35	31.51	26.99
AB	14	4	30	27.629	0.382	1.504	28.62	22.64	31.57
AB	14	5	33	42.3	0.863	2.141	6.28	49.91	12.61
AB	14	6	33	42.3	0.466	2.92	4.74	87.54	14.22
AB	14	7	33	31.233	0.583	3.745	21.5	45.91	6.62
AB	14	8	31	39	0.319	1.65	24.38	37.76	20.34
AB	15	2	38	99.067	0.236	4	14.37	32.11	20.55
AB	15	3	45	56.934	0.504	3.905	20.23	67.92	21.22
AB	15	4	39	59.6	0.176	2.404	23.82	29.05	26.4
AB	15	5	48	140.034	0.102	1.786	10.34	66.31	8.55
AB	15	6	44	108.434	0.263	2.589	16.35	47.58	11.18
AB	15	7	47	129.1	0.118	2.421	5.83	87.45	20.26
AB	15	8	50	130.334	0.187	2.372	7.95	36.63	12.9
AB	16	2	46	39.633	2.386	4.203	15.75	23.83	27.68
AB	16	3	48	73.9	1.31	3.763	24.62	57.7	9.19
AB	16	4	46	45.533	0.716	3.277	24.34	57.86	15.49
AB	16	5	53	92.3	1.289	4.687	13.09	56.93	17.63
AB	16	6	58	42	1.293	3.45	14.11	38.76	12.7
AB	16	7	60	36.3	0.691	2.839	11.35	73.44	13.48
AB	16	8	55	61.067	1.336	2.276	19.99	50.03	9.95
AB	22	2	49	92.134	0.033	1.752	15.58	101.25	17.92
AB	22	3	52	123.857	0.16	1.398	14.7	93.29	25.76
AB	22	4	54	110.16	0.197	1.672	9.9	60.52	34.45
AB	22	5	53	72.267	0.086	0.855	14.8	41.01	31.89
AB	22	6	59	126.667	0.128	1.486	4.49	66.05	46.66
AB	22	7	58	89.3	0.112	1.006	29.29	45.06	20.75
AB	22	8	52	109.1	0.513	1.548	12.72	40.36	27.39
AB	25	2	41	80.967	0.264	1.161	12	63.85	27.83
AB	25	3	39	47.367	1.109	4.576	13.17	58.13	8.42
AB	25	4	43	104.48	0.535	1.045	14.99	63.4	32.14
AB	25	5	38	84.914	1.476	3.153	46.15	46.38	27.48
AB	25	6	44	70.734	0.359	1.113	19.91	73.53	39.29
AB	25	7	43	60.867	0.137	0.833	23.48	67.24	38.97
AB	25	8	45	76.634	0.386	1.943	11	42.2	39.93
AB	36	2	31	87.867	1.197	2.858	13.82	50.97	16.72
AB	36	3	29	77.834	0.305	1.829	15.06	84.68	38
AB	36	4	35	109.167	0.563	4.818	20.38	49.08	14.1
AB	36	5	32	89.9	0.895	3.552	16.19	39.85	12.75
AB	36	6	35	75.434	1.632	4.064	15.73	19.08	12.36
AB	36	7	33	112.32	0.497	2.769	21.75	33.61	7.68
AB	36	8	33	82.9	0.661	2.387	9.57	48.51	18.36
AB	38	2	52	145.1	0.429	2.265	3.24	45.47	14.05
AB	38	3	59	151.584	0.157	2.159	5.53	134.54	14.1
AB	38	4	55	157.085	0.178	2.638	4.21	57.98	21
AB	38	5	55	144.834	0.182	1.927	2.93	114.67	19.81
AB	38	6	51	152.067	0.306	1.847	7.44	94.72	38.13
AB	38	7	55	142.7	0.166	1.66	4.4	138.89	39.03
AB	38	8	44	138.967	0.23	1.616	6.24	124.04	64.01
SCI	1	2	61	155.79	0.102	0.104	3.53	42.14	28.18
SCI	1	3	42	149.151	0.12	0.24	8.75	38.32	33.3
SCI	1	4	42.5	131.44	0.082	0.144	6.58	47.9	25.73
SCI	1	5	50	146.475	0.12	0.076	4.39	92.58	23.08
SCI	1	6	40	159.436	0.107	0.139	8.64	73.94	33.19
SCI	1	7	46	167.149	0.026	0.078	9.48	27.12	62.69
SCI	1	8	39.5	128.599	0.111	0.146	7.77	18.44	45.16
SCI	2	2	33	110.1	0.087	0.402	11.91	47.6	39.55
SCI	2	3	35.5	169.753	0.443	0.886	10.74	136.62	32.86
SCI	2	4	35	118.604	0.156	0.834	7.31	53.17	55.98
SCI	2	5	42	228.561	0.153	0.789	29.85	42.37	12.64
SCI	2	6	36	nd	0.148	nd	nd	128.82	nd
SCI	2	7	34	419.681	0.095	0.548	4.38	27.95	10.44
SCI	2	8	35	234.401	0.078	0.123	nd	47.62	nd
SCI	18	2	60	147.5	0.142	1.886	6.67	134.09	10.43
SCI	18	3	67	133.534	0.093	1.259	19.01	196.75	18.03
SCI	18	4	63	153	0.208	1.919	6.45	70.89	32.5
SCI	18	5	60	98.967	0.469	1.234	18.97	71.4	45.77
SCI	18	6	52	80.6	0.174	1.157	14.99	99.85	49.06
SCI	18	7	55	81.3	0.279	1.573	26.81	44.67	46.93
SCI	18	8	59	79.8	0.29	0.737	7.2	42.23	20.08
SCI	23	2	58	67.334	0.238	1.149	14.72	41.55	18.68
SCI	23	3	64	93.64	0.072	0.584	8.78	47.38	25.87
SCI	27	2	70	nd	0.046	nd	nd	57.07	nd
SCI	27	3	71	53.65	0.052	0.84	23.33	24.22	10.5
SCI	27	4	62	72.333	0.109	1.422	44.47	33.62	11.22
SCI	27	5	69	86.35	0.061	0.647	33.21	37.71	24.58
SCI	27	6	65	65.2	0.072	0.72	26.7	27.45	11.71
SCI	27	7	71	76.233	0.055	1.042	38.04	17.19	14.5
SCI	27	8	80	104.6	0.041	0.749	16.36	16.69	24.16
SCI	28	2	60	164.24	0.138	0.39	15.73	63	19.7
SCI	28	3	66	149.067	0.167	0.791	5.88	55.97	31.77
SCI	28	4	62	167.534	0.155	0.364	9.61	40.7	9.06
SCI	28	5	80	nd	0.238	nd	nd	30	nd
SCI	28	6	62	194.7	0.199	0.462	0.36	22.18	47.76
SCI	28	7	60	nd	0.121	nd	nd	26.17	nd
SCI	28	8	70	nd	0.153	nd	nd	62.41	nd
SCI	31	2	50	135.134	0.124	0.411	10.6	35.83	21.53
SCI	31	3	47	152.167	0.094	0.535	2.09	48.68	10.83
SCI	31	4	52	37.886	0.12	0.696	50.45	74.13	19.05
SCI	31	5	54	141.267	0.093	0.487	8.61	68.51	28.14
SCI	31	6	57	54.667	0.099	0.687	33.67	30.94	20.23
SCI	31	7	57	60.28	0.146	0.635	17.29	41.06	24.2
SCI	31	8	52	146.96	0.143	0.461	10.51	49.33	19.23
SCI	34	2	77	80.267	0.088	0.193	10.08	44.66	31.42
SCI	34	3	77	43.55	0.093	0.131	35.34	38.93	62.28
SCI	34	4	62	39.8	0.204	0.28	29.1	49.68	31.26
SCI	39	2	30	42.7	0.246	1.182	13.53	59.97	30.51
SCI	39	3	37	46.133	0.338	1.001	15.09	46.58	28.12
SCI	39	4	29	33.1	0.152	0.931	18.36	36.06	22.59
SCI	39	5	29	56.3	0.139	0.885	15.88	40.62	30.42
SCI	39	6	28	55.867	0.181	1.087	14.35	54.03	35.85
SCI	39	7	27	46.367	0.173	0.991	17.9	69.53	24.08
SCI	39	8	30	47.867	0.164	0.634	21.66	58.15	37.29
